# Evolution of COVID-19 Health Disparities in Arizona

**DOI:** 10.1101/2021.12.27.21268462

**Authors:** Felix L. Shen, Jingmin Shu, Matthew Lee, Hyunsung Oh, Flavio Marsiglia, Ming Li, George Runger, Li Liu

**Affiliations:** Paradise Valley High School, Phoenix, AZ, 85032, USA; College of Health Solutions, Arizona State University, Phoenix, AZ, 85004, USA; Biodesign Institute, Arizona State University, Tempe, AZ, 85281, USA; School of Social Works, Arizona State University, Phoenix, 85006, AZ; Southwest Interdisciplinary Research Center, Watts College of Public Service and Community Solutions, Arizona State University, Phoenix, 85004, AZ; Phoenix Veterans’ Administration Health Care System, Phoenix, 85012, AZ; College of Medicine, University of Arizona, Phoenix, 85004, AZ

**Author notes:** Corresponding author: Li Liu.

**Keywords:** COVID-19, health disparity, population health

## Abstract

**Objective:** COVID-19 burdens are disproportionally high in underserved and vulnerable groups in Arizona. As the pandemic progresses, it is unclear if the disparities have evolved. In this study, we aim to elicit the dynamic landscape of COVID-19 disparities at the community level and identify newly emerged vulnerable subpopulations.

**Materials and Methods:** We compiled biweekly COVID-19 case counts of 274 zip code tabulation areas (ZCTAs) in Arizona from October 21, 2020, to November 25, 2021, during which the COVID-19 growth rate has changed significantly. Within each growth period, we detected health disparities by testing associations between the growth rate of COVID-19 cases in a ZCTA and the population composition of race/ethnicity, income, employment, and age. We then compared the associations between periods to discover temporal patterns of health disparities.

**Results:** High percentage of Latinx or Black residents, high poverty rate, and young median age were risk factors of high cumulative COVID-19 case counts in a ZCTA. However, the impact of these factors on the growth rate of new COVID-19 cases varied. While high percentage of Black residents and young median age remained as risk factors of fast COVID-19 growth rate, high poverty rate became a protective factor. The association between the percentage of Latinx residents and the COVID-19 growth rate converted from positive to negative during summer 2021. The unemployment rate emerged as a new risk factor of fast COVID-19 growth rate after September 2021. Based on these findings, we identified 37 ZCTAs that are highly vulnerable to fast escalation of COVID-19 cases.

**Discussion and Conclusion:** As the pandemic progresses, disadvantaged communities continue suffering from escalated risk of COVID-19 infection. But the vulnerabilities have evolved. While the disparities related to Latinx ethnicity improved gradually, those related to Black ethnicity and young communities aggravated. The struggle of financially disadvantaged communities continued, although the burden had shifted from those living under the poverty line to those with a high unemployment rate. It is necessary to adjust current resource allocations and design and deploy new interventions to address emerging needs.
