## Supplementary material for "Evolution of COVID-19 Health Disparities in Arizona": Association test results for each variable at each biweekly time point

### Sheet: assoc.time.point
var	est	p	time	Biweek	p.adj	period	anno
pop.density	0	NaN	1	1	NaN	Surge-A	Surge-A
pop.density	2.4013e-05	0.0224392	2	2	0.104716	Surge-A
pop.density	1.37527e-05	0.155638	3	3	0.272367	Surge-A
pop.density	2.21742e-05	0.0313542	4	4	0.116603	Surge-A
pop.density	1.35783e-05	0.121551	5	5	0.243102	Surge-A
pop.density	1.07458e-05	0.145482	6	6	0.271567	Surge-A
pop.density	1.57022e-05	0.0677375	7	7	0.189006	Decline-A	Decline-A
pop.density	2.83403e-05	0.00237711	8	8	0.0221864	Decline-A
pop.density	3.10929e-05	0.000625327	9	9	0.0175092	Decline-A
pop.density	3.35689e-06	0.738813	10	10	0.861948	Decline-A
pop.density	1.15435e-05	0.327985	11	11	0.483346	Decline-A
pop.density	-1.76293e-05	0.101642	12	12	0.218921	Decline-A
pop.density	4.16765e-07	0.965471	13	13	0.972036	Valley	Valley
pop.density	2.0878e-06	0.860912	14	14	0.964221	Valley
pop.density	2.91476e-05	0.0165339	15	15	0.0925898	Valley
pop.density	3.30431e-05	0.00485433	16	16	0.0339803	Valley
pop.density	3.88916e-05	0.00190453	17	17	0.0221864	Valley
pop.density	4.21189e-06	0.734058	18	18	0.861948	Valley
pop.density	2.29091e-05	0.0499054	19	19	0.155261	Valley
pop.density	-4.78766e-07	0.972036	20	20	0.972036	Surge-B	Surge-B
pop.density	1.94524e-05	0.0742522	21	21	0.189006	Surge-B
pop.density	1.19699e-05	0.24902	22	22	0.41015	Surge-B
pop.density	3.7391e-06	0.700603	23	23	0.861948	Surge-B
pop.density	-8.5615e-07	0.929823	24	24	0.972036	Decline-B	Decline-B
pop.density	5.81169e-06	0.519561	25	25	0.692748	Decline-B
pop.density	-1.77864e-05	0.0333151	26	26	0.116603	Decline-B
pop.density	-1.58805e-05	0.0817204	27	27	0.190681	Decline-B
pop.density	-9.21578e-06	0.287154	28	28	0.446683	Surge-C	Surge-C
pop.density	-5.92838e-06	0.487483	29	29	0.682476	Surge-C
pop.age.median	0	NaN	1	1	NaN	Surge-A	Surge-A
pop.age.median	0.00191079	0.408979	2	2	0.534201	Surge-A
pop.age.median	-0.000849579	0.689564	3	3	0.742607	Surge-A
pop.age.median	-0.00655692	0.00159374	4	4	0.0086175	Surge-A
pop.age.median	-0.00539038	0.00269636	5	5	0.0107854	Surge-A
pop.age.median	-0.00130846	0.41973	6	6	0.534201	Surge-A
pop.age.median	-0.00111591	0.532694	7	7	0.619063	Decline-A	Decline-A
pop.age.median	-0.000610542	0.751645	8	8	0.779484	Decline-A
pop.age.median	-0.00207482	0.187949	9	9	0.328911	Decline-A
pop.age.median	-0.00446817	0.0116027	10	10	0.0360972	Decline-A
pop.age.median	0.0104552	0.0757622	11	11	0.151524	Decline-A
pop.age.median	0.00611846	0.228845	12	12	0.366388	Decline-A
pop.age.median	-0.00569506	0.00137579	13	13	0.0086175	Valley	Valley
pop.age.median	-0.00122295	0.552735	14	14	0.619063	Valley
pop.age.median	0.00884201	0.0942823	15	15	0.175994	Valley
pop.age.median	0.0184077	0.00078752	16	16	0.00735019	Valley
pop.age.median	-0.00047317	0.83511	17	17	0.83511	Valley
pop.age.median	0.0142925	0.0138679	18	18	0.03883	Valley
pop.age.median	0.0171545	0.00184661	19	19	0.0086175	Valley
pop.age.median	-0.00158494	0.506947	20	20	0.617152	Surge-B	Surge-B
pop.age.median	0.0132176	0.0106535	21	21	0.0360972	Surge-B
pop.age.median	-0.00343676	0.0589653	22	22	0.127002	Surge-B
pop.age.median	0.0053339	0.235535	23	23	0.366388	Surge-B
pop.age.median	0.00360552	0.405054	24	24	0.534201	Decline-B	Decline-B
pop.age.median	0.00406049	0.312378	25	25	0.460346	Decline-B
pop.age.median	-0.00362842	0.0211535	26	26	0.0493581	Decline-B
pop.age.median	-0.00385242	0.0199846	27	27	0.0493581	Decline-B
pop.age.median	-0.00640074	6.21169e-05	28	28	0.00147664	Surge-C	Surge-C
pop.age.median	-0.00614593	0.000105474	29	29	0.00147664	Surge-C
pop.ratio.sex	0	NaN	1	1	NaN	Surge-A	Surge-A
pop.ratio.sex	0.000128827	0.910642	2	2	0.964095	Surge-A
pop.ratio.sex	0.000522349	0.624327	3	3	0.875001	Surge-A
pop.ratio.sex	-0.00141507	0.18757	4	4	0.543245	Surge-A
pop.ratio.sex	-0.00159562	0.0795231	5	5	0.543245	Surge-A
pop.ratio.sex	-0.000605841	0.45593	6	6	0.745899	Surge-A
pop.ratio.sex	-0.00124283	0.14801	7	7	0.543245	Decline-A	Decline-A
pop.ratio.sex	8.19838e-05	0.929663	8	8	0.964095	Decline-A
pop.ratio.sex	-0.000351356	0.696945	9	9	0.887021	Decline-A
pop.ratio.sex	-0.00151288	0.113812	10	10	0.543245	Decline-A
pop.ratio.sex	-0.000862344	0.479507	11	11	0.745899	Decline-A
pop.ratio.sex	0.000489614	0.144477	12	12	0.543245	Decline-A
pop.ratio.sex	0.00140129	0.16489	13	13	0.543245	Valley	Valley
pop.ratio.sex	0.00032729	0.760565	14	14	0.925906	Valley
pop.ratio.sex	0.00204676	0.0687125	15	15	0.543245	Valley
pop.ratio.sex	0.000450819	0.290054	16	16	0.580109	Valley
pop.ratio.sex	0.00131681	0.311877	17	17	0.58217	Valley
pop.ratio.sex	0.000588802	0.194016	18	18	0.543245	Valley
pop.ratio.sex	0.000907124	0.0111393	19	19	0.3119	Valley
pop.ratio.sex	3.59945e-05	0.977929	20	20	0.977929	Surge-B	Surge-B
pop.ratio.sex	0.00171211	0.117782	21	21	0.543245	Surge-B
pop.ratio.sex	0.00113079	0.277107	22	22	0.580109	Surge-B
pop.ratio.sex	0.000251002	0.797572	23	23	0.930501	Surge-B
pop.ratio.sex	-0.0011053	0.230095	24	24	0.580109	Decline-B	Decline-B
pop.ratio.sex	0.000700474	0.412749	25	25	0.72231	Decline-B
pop.ratio.sex	-0.000345752	0.258918	26	26	0.580109	Decline-B
pop.ratio.sex	0.000121803	0.670968	27	27	0.887021	Decline-B
pop.ratio.sex	-0.00016161	0.857882	28	28	0.960828	Surge-C	Surge-C
pop.ratio.sex	-0.000437873	0.625001	29	29	0.875001	Surge-C
pct.age.65.over	0	NaN	1	1	NaN	Surge-A	Surge-A
pct.age.65.over	0.000313661	0.939014	2	2	0.939014	Surge-A
pct.age.65.over	0.00526292	0.166417	3	3	0.358438	Surge-A
pct.age.65.over	-0.00401967	0.289986	4	4	0.451089	Surge-A
pct.age.65.over	0.00240174	0.456423	5	5	0.638993	Surge-A
pct.age.65.over	0.000341852	0.90628	6	6	0.939014	Surge-A
pct.age.65.over	-0.00256603	0.402002	7	7	0.592425	Decline-A	Decline-A
pct.age.65.over	0.0017999	0.58601	8	8	0.742733	Decline-A
pct.age.65.over	0.000684915	0.831299	9	9	0.895245	Decline-A
pct.age.65.over	0.00149602	0.656752	10	10	0.766211	Decline-A
pct.age.65.over	-0.0108994	0.0116611	11	11	0.0544185	Decline-A
pct.age.65.over	-0.00762963	0.0525394	12	12	0.14711	Decline-A
pct.age.65.over	-0.00136491	0.701426	13	13	0.785597	Valley	Valley
pct.age.65.over	-0.00639207	0.0940119	14	14	0.223584	Valley
pct.age.65.over	-0.00897933	0.0231732	15	15	0.0811063	Valley
pct.age.65.over	-0.0125686	0.00236843	16	16	0.0221054	Valley
pct.age.65.over	-0.00538304	0.240381	17	17	0.408619	Valley
pct.age.65.over	-0.0122606	0.0052822	18	18	0.0328654	Valley
pct.age.65.over	-0.0115584	0.00586882	19	19	0.0328654	Valley
pct.age.65.over	-0.00526944	0.24809	20	20	0.408619	Surge-B	Surge-B
pct.age.65.over	-0.014953	0.000129668	21	21	0.00363071	Surge-B
pct.age.65.over	-0.0061823	0.0958217	22	22	0.223584	Surge-B
pct.age.65.over	-0.0106142	0.00222626	23	23	0.0221054	Surge-B
pct.age.65.over	-0.00709688	0.0284073	24	24	0.0883783	Decline-B	Decline-B
pct.age.65.over	-0.00691634	0.0214054	25	25	0.0811063	Decline-B
pct.age.65.over	-0.00150479	0.610102	26	26	0.742733	Decline-B
pct.age.65.over	-0.00183151	0.584991	27	27	0.742733	Decline-B
pct.age.65.over	-0.00403699	0.20771	28	28	0.401139	Surge-C	Surge-C
pct.age.65.over	-0.00390887	0.214896	29	29	0.401139	Surge-C
pct.hisp	0	NaN	1	1	NaN	Surge-A	Surge-A
pct.hisp	0.00482749	0.000163947	2	2	0.000765086	Surge-A
pct.hisp	0.00601922	1.62661e-07	3	3	4.55451e-06	Surge-A
pct.hisp	0.00497098	3.12781e-05	4	4	0.000175157	Surge-A
pct.hisp	0.00497621	1.18794e-06	5	5	1.66312e-05	Surge-A
pct.hisp	0.00372238	1.80518e-05	6	6	0.000135362	Surge-A
pct.hisp	0.00391538	1.93374e-05	7	7	0.000135362	Decline-A	Decline-A
pct.hisp	0.0026274	0.0072355	8	8	0.0253242	Decline-A
pct.hisp	0.00168115	0.0748819	9	9	0.190608	Decline-A
pct.hisp	0.00140719	0.177908	10	10	0.355817	Decline-A
pct.hisp	0.00285616	0.0339204	11	11	0.10553	Decline-A
pct.hisp	0.000698527	0.506907	12	12	0.656634	Decline-A
pct.hisp	0.00135282	0.220547	13	13	0.411688	Valley	Valley
pct.hisp	0.00191341	0.112223	14	14	0.241711	Valley
pct.hisp	-0.000625766	0.609913	15	15	0.683102	Valley
pct.hisp	-0.000835994	0.449881	16	16	0.629833	Valley
pct.hisp	-0.000537908	0.705953	17	17	0.760257	Valley
pct.hisp	0.00129906	0.269732	18	18	0.444265	Valley
pct.hisp	0.000600536	0.59305	19	19	0.683102	Valley
pct.hisp	-0.00107653	0.447979	20	20	0.629833	Surge-B	Surge-B
pct.hisp	-0.00310266	0.00660856	21	21	0.0253242	Surge-B
pct.hisp	-0.00178772	0.100086	22	22	0.233534	Surge-B
pct.hisp	-0.00069165	0.515927	23	23	0.656634	Surge-B
pct.hisp	-0.000578732	0.565553	24	24	0.683102	Decline-B	Decline-B
pct.hisp	-0.000164397	0.860403	25	25	0.884985	Decline-B
pct.hisp	-0.00146369	0.0621335	26	26	0.173974	Decline-B
pct.hisp	-0.000724041	0.41632	27	27	0.629833	Decline-B
pct.hisp	-0.000142962	0.884985	28	28	0.884985	Surge-C	Surge-C
pct.hisp	0.0011587	0.236591	29	29	0.414034	Surge-C
pct.aind	0	NaN	1	1	NaN	Surge-A	Surge-A
pct.aind	0.00241674	0.690443	2	2	0.928406	Surge-A
pct.aind	-0.00441548	0.426929	3	3	0.853858	Surge-A
pct.aind	-0.000149668	0.979637	4	4	0.979637	Surge-A
pct.aind	-0.0170779	0.000669343	5	5	0.0187416	Surge-A
pct.aind	-0.00287336	0.497589	6	6	0.928406	Surge-A
pct.aind	0.000609905	0.891514	7	7	0.960092	Decline-A	Decline-A
pct.aind	0.00237395	0.622614	8	8	0.928406	Decline-A
pct.aind	-0.00124929	0.789892	9	9	0.928406	Decline-A
pct.aind	0.00593164	0.251776	10	10	0.805214	Decline-A
pct.aind	-0.0126408	0.0571741	11	11	0.374017	Decline-A
pct.aind	-0.00782723	0.188027	12	12	0.752108	Decline-A
pct.aind	0.00296105	0.58897	13	13	0.928406	Valley	Valley
pct.aind	0.00184877	0.750527	14	14	0.928406	Valley
pct.aind	0.00253663	0.675204	15	15	0.928406	Valley
pct.aind	-0.0113557	0.0667887	16	16	0.374017	Valley
pct.aind	-0.00666775	0.345092	17	17	0.805214	Valley
pct.aind	-0.00411116	0.534137	18	18	0.928406	Valley
pct.aind	0.00229352	0.716693	19	19	0.928406	Valley
pct.aind	0.000381721	0.956701	20	20	0.979637	Surge-B	Surge-B
pct.aind	-0.00459132	0.414842	21	21	0.853858	Surge-B
pct.aind	0.00770495	0.156093	22	22	0.728432	Surge-B
pct.aind	-0.00548261	0.280097	23	23	0.805214	Surge-B
pct.aind	-0.00505798	0.308533	24	24	0.805214	Decline-B	Decline-B
pct.aind	0.000813778	0.859981	25	25	0.960092	Decline-B
pct.aind	-0.0105143	0.018924	26	26	0.176624	Decline-B
pct.aind	-0.01388	0.00659874	27	27	0.0923824	Decline-B
pct.aind	0.00469928	0.342548	28	28	0.805214	Surge-C	Surge-C
pct.aind	-0.00125759	0.795776	29	29	0.928406	Surge-C
pct.asian	0	NaN	1	1	NaN	Surge-A	Surge-A
pct.asian	0.00379067	0.732118	2	2	0.894415	Surge-A
pct.asian	-0.00305412	0.766642	3	3	0.894415	Surge-A
pct.asian	0.0141112	0.152163	4	4	0.654362	Surge-A
pct.asian	0.00400073	0.633225	5	5	0.894415	Surge-A
pct.asian	0.000993712	0.89918	6	6	0.944577	Surge-A
pct.asian	0.0123539	0.137509	7	7	0.654362	Decline-A	Decline-A
pct.asian	0.00458469	0.610134	8	8	0.894415	Decline-A
pct.asian	0.0113092	0.186961	9	9	0.654362	Decline-A
pct.asian	-0.00558548	0.515844	10	10	0.894415	Decline-A
pct.asian	0.00991044	0.378824	11	11	0.894415	Decline-A
pct.asian	0.00101976	0.910842	12	12	0.944577	Decline-A
pct.asian	0.0152612	0.0895004	13	13	0.654362	Valley	Valley
pct.asian	0.0215095	0.0262056	14	14	0.654362	Valley
pct.asian	0.00408603	0.6873	15	15	0.894415	Valley
pct.asian	-0.00325167	0.733208	16	16	0.894415	Valley
pct.asian	-0.00557813	0.631122	17	17	0.894415	Valley
pct.asian	-0.00820299	0.418978	18	18	0.894415	Valley
pct.asian	-0.00314798	0.74421	19	19	0.894415	Valley
pct.asian	0.00410877	0.724682	20	20	0.894415	Surge-B	Surge-B
pct.asian	-0.0167843	0.111414	21	21	0.654362	Surge-B
pct.asian	-0.00191678	0.846169	22	22	0.944577	Surge-B
pct.asian	-0.0175241	0.0583164	23	23	0.654362	Surge-B
pct.asian	-0.0112926	0.174706	24	24	0.654362	Decline-B	Decline-B
pct.asian	-2.79106e-05	0.99712	25	25	0.99712	Decline-B
pct.asian	-0.00261784	0.6985	26	26	0.894415	Decline-B
pct.asian	-0.00608008	0.428363	27	27	0.894415	Decline-B
pct.asian	-0.00662225	0.414577	28	28	0.894415	Surge-C	Surge-C
pct.asian	-0.00634737	0.426609	29	29	0.894415	Surge-C
pct.black	0	NaN	1	1	NaN	Surge-A	Surge-A
pct.black	0.000683056	0.929587	2	2	0.929587	Surge-A
pct.black	-0.0124514	0.0819174	3	3	0.142646	Surge-A
pct.black	-0.00567584	0.456297	4	4	0.532347	Surge-A
pct.black	-0.00372517	0.564511	5	5	0.632252	Surge-A
pct.black	0.000855635	0.875703	6	6	0.908136	Surge-A
pct.black	0.0163603	0.00481925	7	7	0.019277	Decline-A	Decline-A
pct.black	0.0204529	0.00112247	8	8	0.00785727	Decline-A
pct.black	0.0171923	0.00472993	9	9	0.019277	Decline-A
pct.black	0.0184516	0.006663	10	10	0.0233205	Decline-A
pct.black	0.0122144	0.156185	11	11	0.218659	Decline-A
pct.black	0.0107029	0.10312	12	12	0.160409	Decline-A
pct.black	0.0122317	0.0866063	13	13	0.142646	Valley	Valley
pct.black	0.0176138	0.0224149	14	14	0.0482783	Valley
pct.black	0.0192521	0.0156429	15	15	0.0398184	Valley
pct.black	0.0226536	0.00105687	16	16	0.00785727	Valley
pct.black	0.0136497	0.138341	17	17	0.203871	Valley
pct.black	0.0193258	0.00844113	18	18	0.0242329	Valley
pct.black	0.0066193	0.434996	19	19	0.532347	Valley
pct.black	0.0242123	0.0086546	20	20	0.0242329	Surge-B	Surge-B
pct.black	0.0243874	0.000885031	21	21	0.00785727	Surge-B
pct.black	0.0247944	0.000424069	22	22	0.00785727	Surge-B
pct.black	0.0206499	0.00159208	23	23	0.00891562	Surge-B
pct.black	0.0150566	0.0207922	24	24	0.0482783	Decline-B	Decline-B
pct.black	0.0124998	0.0384174	25	25	0.0717124	Decline-B
pct.black	0.0107786	0.0289355	26	26	0.0578709	Decline-B
pct.black	0.00649747	0.246201	27	27	0.328269	Decline-B
pct.black	0.00226525	0.723189	28	28	0.778819	Surge-C	Surge-C
pct.black	0.00479297	0.449783	29	29	0.532347	Surge-C
household.income.med	0	NaN	1	1	NaN	Surge-A	Surge-A
household.income.med	0.00174951	0.171054	2	2	0.43541	Surge-A
household.income.med	0.0042912	4.15446e-06	3	3	3.87749e-05	Surge-A
household.income.med	0.00227032	0.0682114	4	4	0.23874	Surge-A
household.income.med	0.000829181	0.435118	5	5	0.776249	Surge-A
household.income.med	0.00198341	0.00468656	6	6	0.0218706	Surge-A
household.income.med	0.00322312	1.62237e-05	7	7	0.000113566	Decline-A	Decline-A
household.income.med	0.00385106	1.97558e-06	8	8	2.76581e-05	Decline-A
household.income.med	0.00215595	0.00124951	9	9	0.00699726	Decline-A
household.income.med	-0.00041613	0.700141	10	10	0.904802	Decline-A
household.income.med	0.000734662	0.608178	11	11	0.896263	Decline-A
household.income.med	0.000342152	0.70182	12	12	0.904802	Decline-A
household.income.med	0.00178385	0.120028	13	13	0.373419	Valley	Valley
household.income.med	0.000177871	0.889859	14	14	0.922817	Valley
household.income.med	0.000984933	0.443571	15	15	0.776249	Valley
household.income.med	-0.000185736	0.840173	16	16	0.904802	Valley
household.income.med	-0.000939142	0.530537	17	17	0.827816	Valley
household.income.med	0.000268268	0.784577	18	18	0.904802	Valley
household.income.med	0.00120765	0.207637	19	19	0.453707	Valley
household.income.med	0.000370092	0.804031	20	20	0.904802	Surge-B	Surge-B
household.income.med	0.00192724	0.0416463	21	21	0.166585	Surge-B
household.income.med	0.00494233	5.42072e-09	22	22	1.5178e-07	Surge-B
household.income.med	0.00133784	0.21065	23	23	0.453707	Surge-B
household.income.med	0.000255361	0.807434	24	24	0.904802	Decline-B	Decline-B
household.income.med	3.21151e-06	0.997417	25	25	0.997417	Decline-B
household.income.med	0.000407024	0.532168	26	26	0.827816	Decline-B
household.income.med	0.000179906	0.808483	27	27	0.904802	Decline-B
household.income.med	-0.0015536	0.148151	28	28	0.414822	Surge-C	Surge-C
household.income.med	-0.000848243	0.407207	29	29	0.776249	Surge-C
pct.poverty	0	NaN	1	1	NaN	Surge-A	Surge-A
pct.poverty	-0.00482146	0.194665	2	2	0.320625	Surge-A
pct.poverty	-0.00239765	0.48766	3	3	0.568937	Surge-A
pct.poverty	-0.0124578	5.85366e-06	4	4	8.19512e-05	Surge-A
pct.poverty	-0.00480314	0.0434452	5	5	0.101372	Surge-A
pct.poverty	-0.00282108	0.283614	6	6	0.441177	Surge-A
pct.poverty	0.000352485	0.899138	7	7	0.899138	Decline-A	Decline-A
pct.poverty	-0.00158875	0.596355	8	8	0.667918	Decline-A
pct.poverty	0.00234744	0.398164	9	9	0.530885	Decline-A
pct.poverty	-0.00632443	0.00204113	10	10	0.0114303	Decline-A
pct.poverty	-0.00699098	0.0284323	11	11	0.0796103	Decline-A
pct.poverty	-0.00188827	0.442223	12	12	0.546	Decline-A
pct.poverty	-0.00867691	6.98909e-05	13	13	0.000652315	Valley	Valley
pct.poverty	-0.00716477	0.00665302	14	14	0.0310475	Valley
pct.poverty	-0.00612215	0.0130306	15	15	0.045607	Valley
pct.poverty	-0.00420837	0.100792	16	16	0.201584	Valley
pct.poverty	-0.0106658	0.000147034	17	17	0.00102924	Valley
pct.poverty	-0.00205935	0.4485	18	18	0.546	Valley
pct.poverty	-0.00511895	0.0529168	19	19	0.113975	Valley
pct.poverty	-0.0131761	2.85729e-06	20	20	8.00042e-05	Surge-B	Surge-B
pct.poverty	0.00132157	0.705945	21	21	0.760248	Surge-B
pct.poverty	-0.000988219	0.757354	22	22	0.785404	Surge-B
pct.poverty	-0.00301486	0.311215	23	23	0.458633	Surge-B
pct.poverty	-0.00516956	0.00940424	24	24	0.037617	Decline-B	Decline-B
pct.poverty	-0.00377152	0.0406752	25	25	0.101372	Decline-B
pct.poverty	-0.00255062	0.162252	26	26	0.283941	Decline-B
pct.poverty	-0.00183336	0.379447	27	27	0.530885	Decline-B
pct.poverty	-0.00469637	0.0171971	28	28	0.0535021	Surge-C	Surge-C
pct.poverty	-0.00304715	0.110684	29	29	0.20661	Surge-C
pct.unemploy	0	NaN	1	1	NaN	Surge-A	Surge-A
pct.unemploy	-0.000855671	0.849655	2	2	0.943404	Surge-A
pct.unemploy	0.000525479	0.90032	3	3	0.943404	Surge-A
pct.unemploy	-0.00168125	0.672802	4	4	0.917679	Surge-A
pct.unemploy	-0.005304	0.119919	5	5	0.726399	Surge-A
pct.unemploy	0.00483918	0.129277	6	6	0.726399	Surge-A
pct.unemploy	-0.00137635	0.683238	7	7	0.917679	Decline-A	Decline-A
pct.unemploy	0.000258392	0.943404	8	8	0.943404	Decline-A
pct.unemploy	-0.0012831	0.716805	9	9	0.917679	Decline-A
pct.unemploy	0.00365703	0.300669	10	10	0.841874	Decline-A
pct.unemploy	-0.0015197	0.741537	11	11	0.917679	Decline-A
pct.unemploy	0.00214027	0.602655	12	12	0.917679	Decline-A
pct.unemploy	0.00351824	0.346225	13	13	0.881299	Valley	Valley
pct.unemploy	-0.000352527	0.929825	14	14	0.943404	Valley
pct.unemploy	-0.00201483	0.628935	15	15	0.917679	Valley
pct.unemploy	0.00302262	0.482479	16	16	0.917679	Valley
pct.unemploy	-0.00174519	0.717271	17	17	0.917679	Valley
pct.unemploy	-0.000672944	0.883271	18	18	0.943404	Valley
pct.unemploy	0.00184512	0.673086	19	19	0.917679	Valley
pct.unemploy	0.00598784	0.211419	20	20	0.739966	Surge-B	Surge-B
pct.unemploy	-0.00496391	0.245063	21	21	0.762419	Surge-B
pct.unemploy	0.0139161	0.000704613	22	22	0.0134138	Surge-B
pct.unemploy	0.00502116	0.187402	23	23	0.739966	Surge-B
pct.unemploy	-0.00281467	0.410809	24	24	0.917679	Decline-B	Decline-B
pct.unemploy	-0.0023391	0.461413	25	25	0.917679	Decline-B
pct.unemploy	0.0043808	0.155657	26	26	0.726399	Decline-B
pct.unemploy	0.00109862	0.753808	27	27	0.917679	Decline-B
pct.unemploy	0.0111152	0.000958127	28	28	0.0134138	Surge-C	Surge-C
pct.unemploy	0.00496977	0.132871	29	29	0.726399	Surge-C
