## Supplementary material for "Evolution of COVID-19 Health Disparities in Arizona": Association test results for each variable at each growth period

### Sheet: assoc.period
var	est	p	time	p.adj	period	start	end
pop.density	9.88817e-06	0.140605	1	0.28121	Surge-A	1	6
pop.density	1.57282e-05	0.0422947	2	0.126884	Decline-A	7	12
pop.density	2.47144e-05	0.0178647	3	0.107188	Valley	13	19
pop.density	1.01616e-05	0.291574	4	0.342084	Surge-B	20	23
pop.density	-9.00025e-06	0.333483	5	0.342084	Decline-B	24	27
pop.density	-8.07242e-06	0.342084	6	0.342084	Surge-C	28	29
pop.age.median	-0.00272405	0.0664989	1	0.132998	Surge-A	1	6
pop.age.median	-0.00182907	0.256483	2	0.30778	Decline-A	7	12
pop.age.median	-0.00256209	0.158718	3	0.238077	Valley	13	19
pop.age.median	0.00290089	0.525248	4	0.525248	Surge-B	20	23
pop.age.median	-0.00668369	0.000522641	5	0.00156792	Decline-B	24	27
pop.age.median	-0.0067353	1.8381e-05	6	0.000110286	Surge-C	28	29
pop.ratio.sex	-0.00074366	0.310799	1	0.709828	Surge-A	1	6
pop.ratio.sex	-0.000797351	0.303148	2	0.709828	Decline-A	7	12
pop.ratio.sex	0.000653781	0.508335	3	0.709828	Valley	13	19
pop.ratio.sex	0.000521704	0.591523	4	0.709828	Surge-B	20	23
pop.ratio.sex	-8.22684e-05	0.80998	5	0.80998	Decline-B	24	27
pop.ratio.sex	-0.000720679	0.415627	6	0.709828	Surge-C	28	29
pct.age.65.over	0.000761785	0.771476	1	0.771476	Surge-A	1	6
pct.age.65.over	-0.00130526	0.636058	2	0.763269	Decline-A	7	12
pct.age.65.over	-0.00523113	0.131046	3	0.262092	Valley	13	19
pct.age.65.over	-0.00751992	0.0289719	4	0.173832	Surge-B	20	23
pct.age.65.over	-0.00400496	0.228733	5	0.343099	Decline-B	24	27
pct.age.65.over	-0.00493977	0.115974	6	0.262092	Surge-C	28	29
pct.hisp	0.00501017	2.14999e-09	1	1.28999e-08	Surge-A	1	6
pct.hisp	0.00268639	0.00104071	2	0.00312211	Decline-A	7	12
pct.hisp	-0.000953773	0.376316	3	0.451579	Valley	13	19
pct.hisp	-0.00256565	0.0110794	4	0.0188369	Surge-B	20	23
pct.hisp	-0.00219764	0.0125579	5	0.0188369	Decline-B	24	27
pct.hisp	0.000543678	0.575071	6	0.575071	Surge-C	28	29
pct.aind	-0.000673774	0.862247	1	0.997827	Surge-A	1	6
pct.aind	-0.000866275	0.82965	2	0.997827	Decline-A	7	12
pct.aind	-0.00191026	0.720688	3	0.997827	Valley	13	19
pct.aind	1.36943e-05	0.997827	4	0.997827	Surge-B	20	23
pct.aind	-0.00727666	0.143861	5	0.863166	Decline-B	24	27
pct.aind	-0.000119594	0.980383	6	0.997827	Surge-C	28	29
pct.asian	0.00331268	0.640073	1	0.640073	Surge-A	1	6
pct.asian	0.00601475	0.422652	2	0.640073	Decline-A	7	12
pct.asian	0.0166875	0.0589928	3	0.353957	Valley	13	19
pct.asian	-0.012298	0.18761	4	0.56283	Surge-B	20	23
pct.asian	-0.00509981	0.534934	5	0.640073	Decline-B	24	27
pct.asian	-0.00601195	0.450535	6	0.640073	Surge-C	28	29
pct.black	-0.00469855	0.341689	1	0.410026	Surge-A	1	6
pct.black	0.0152555	0.00352682	2	0.00705365	Decline-A	7	12
pct.black	0.0241643	0.000599834	3	0.0017995	Valley	13	19
pct.black	0.0227116	0.000471231	4	0.0017995	Surge-B	20	23
pct.black	0.0108468	0.0499405	5	0.0749108	Decline-B	24	27
pct.black	0.00395063	0.529025	6	0.529025	Surge-C	28	29
household.income.med	6.57577e-07	0.420777	1	0.614331	Surge-A	1	6
household.income.med	3.09144e-06	4.608e-06	2	2.7648e-05	Decline-A	7	12
household.income.med	1.58965e-06	0.147841	3	0.295681	Valley	13	19
household.income.med	2.53465e-06	0.00430373	4	0.0129112	Surge-B	20	23
household.income.med	-3.79479e-08	0.961645	5	0.961645	Decline-B	24	27
household.income.med	-6.8252e-07	0.511942	6	0.614331	Surge-C	28	29
pct.poverty	-0.0075167	0.00171614	1	0.00514843	Surge-A	1	6
pct.poverty	-0.00157713	0.528642	2	0.634371	Decline-A	7	12
pct.poverty	-0.0094946	8.7084e-06	3	5.22504e-05	Valley	13	19
pct.poverty	6.2329e-05	0.983948	4	0.983948	Surge-B	20	23
pct.poverty	-0.00259789	0.269216	5	0.403824	Decline-B	24	27
pct.poverty	-0.00546087	0.00485718	6	0.00971437	Surge-C	28	29
pct.unemploy	-0.000245469	0.932269	1	0.932269	Surge-A	1	6
pct.unemploy	-0.00161386	0.595114	2	0.714137	Decline-A	7	12
pct.unemploy	0.00431434	0.236199	3	0.354299	Valley	13	19
pct.unemploy	0.0111802	0.0033046	4	0.0099138	Surge-B	20	23
pct.unemploy	0.00479425	0.166859	5	0.333718	Decline-B	24	27
pct.unemploy	0.0114421	0.000540043	6	0.00324026	Surge-C	28	29
